# Mitochondria-mediated Maternal-fetal Interactions and Consequences of Mitochondrial Dysregulation Indicate New Roles for Mitochondria in Hypertensive Pregnancies

**DOI:** 10.1101/2021.12.18.21268029

**Authors:** Contessa A. Ricci, Danielle M. Reid, Jie Sun, Donna A. Santillan, Mark K. Santillan, Styliani Goulopoulou, Nicole R. Phillips

**Affiliations:** Department of Physiology and Anatomy, University of North Texas Health Science Center, Fort Worth, Texas 76107, USA; Department of Microbiology, Immunology and Genetics, University of North Texas Health Science Center, Fort Worth, Texas 76107, USA; Department of Obstetrics and Gynecology, University of Iowa Carver College of Medicine, Iowa City, Iowa 52242, USA

## Abstract

Oxidative stress, placental mitochondrial morphological alterations, and impaired bioenergetics are associated with hypertensive disorders of pregnancy. Here we examined mitochondrial DNA mutational load in pregnant women with pregnancy-induced hypertension and reanalyzed publicly available high-throughput transcriptomic datasets from maternal and fetal tissues from normotensive and hypertensive pregnancies. Mitochondrial dysregulation was indicated by aberrant mitochondrial gene expression, and putative consequences were examined. Women with hypertensive pregnancy had elevated mitochondrial DNA mutational load. Maternal mitochondrial dysregulation in hypertensive pregnancies was associated with pathways involved in inflammation, cell death/survival, and placental development. In fetal tissues from hypertensive pregnancies, mitochondrial dysregulation was associated with increased extracellular vesicle production. Our study demonstrates mitochondria-mediated maternal-fetal interactions during healthy pregnancy and maternal mitochondrial dysregulation in hypertensive pregnancy development.
