## Supplementary File 4 for "Mitochondria-mediated Maternal-fetal Interactions and Consequences of Mitochondrial Dysregulation Indicate New Roles for Mitochondria in Hypertensive Pregnancies"

### Sheet: Sheet1
	Trimester 1 log2FoldChange	Trimester 1 padj	Trimester 2 log2FoldChange	Trimester 2 padj	Trimester 3 log2FoldChange	Trimester 3 padj
ENSG00000004779	-1.08829	0.99997	-0.194802	0.999934	-0.51795	0.999727
ENSG00000008988	-0.883251	0.264603	-0.212312	0.999934	0.0272446	0.999727
ENSG00000010256	0.109081	0.99997	-0.722072	0.999934	0.134868	0.999727
ENSG00000038274	-0.207766	0.99997	-0.0996614	0.999934	0.420461	0.999727
ENSG00000048544	-0.0416129	0.99997	0.426406	0.999934	-0.921891	0.999727
ENSG00000055118	-0.422236	0.99997	-1.41937	0.999934	-0.566738	0.999727
ENSG00000055950	-0.011882	0.99997	-1.5261	0.920836	0.183598	0.999727
ENSG00000061794	0.354414	0.99997	0.185055	0.999934	0.00594507	0.999727
ENSG00000062582	2.41664	0.99997	-0.66787	0.999934	-1.94244	0.999727
ENSG00000063046	-0.332746	0.99997	0.13431	0.999934	0.0729313	0.999727
ENSG00000064601	1.97311	0.0720463	0.468832	0.999934	0.429987	0.999727
ENSG00000065911	0.016746	0.99997	-0.172694	0.999934	-0.389419	0.999727
ENSG00000074071	-0.565229	0.99997	0.432958	0.999934	-0.275799	0.999727
ENSG00000074696	-0.661096	0.99997	-0.862208	0.999934	-0.716643	0.999727
ENSG00000075651	-2.02349	0.0769745	-0.843183	0.999934	-0.625395	0.910661
ENSG00000077157	0.122252	0.99997	0.190061	0.999934	-0.179082	0.999727
ENSG00000077800	-18.1517	7.64776e-06	-0.64156	0.999934	-1.21488	0.999727
ENSG00000078142	0.426633	0.99997	0.14896	0.999934	-0.016713	0.999727
ENSG00000078246	0.0152673	0.99997	0.931506	0.999934	-1.06022	0.953657
ENSG00000078668	0.526048	0.99997	-0.208886	0.999934	-0.657913	0.696885
ENSG00000079150	0.271154	0.99997	-1.5287	0.999934	-2.29509	0.999727
ENSG00000080815	0.0792963	0.99997	0.0139889	0.999934	-0.525761	0.999727
ENSG00000080824	-0.124055	0.99997	0.25877	0.999934	-0.0622247	0.999727
ENSG00000082515	-0.161451	0.99997	-0.377951	0.999934	-1.85974	0.135802
ENSG00000083845	-0.38301	0.99997	-0.115787	0.999934	0.500182	0.966142
ENSG00000085760	-0.506657	0.99997	0.439856	0.999934	-0.56188	0.999727
ENSG00000086504	0.548466	0.99997	0.665016	0.999934	-0.153631	0.999727
ENSG00000087157	0.179472	0.99997	-0.392868	0.999934	-0.57315	0.999727
ENSG00000090263	-1.35962	0.99997	0.264389	0.999934	0.992651	0.999727
ENSG00000090432	-0.0307215	0.99997	0.335507	0.999934	-0.96805	0.999727
ENSG00000092929	0.685379	0.99997	0.395791	0.999934	0.388954	0.999727
ENSG00000096080	0.44649	0.99997	-0.0211785	0.999934	1.60539	0.650469
ENSG00000096384	-0.319928	0.99997	0.356282	0.999934	0.443591	0.717666
ENSG00000099326	-1.20431	0.99997	0.67638	0.999934	-0.83785	0.999727
ENSG00000100216	-0.385456	0.99997	0.011796	0.999934	-0.183885	0.999727
ENSG00000100442	0.0249525	0.99997	-0.303714	0.999934	0.533203	0.999727
ENSG00000101236	0.294095	0.99997	-0.425128	0.999934	-0.639288	0.715015
ENSG00000101856	2.13138	0.116315	1.1319	0.999934	0.898874	0.980769
ENSG00000101981	-2.40309	0.99997	0.297906	0.999934	-2.44658	0.657994
ENSG00000102738	-1.13035	0.99997	0.521847	0.999934	0.20469	0.999727
ENSG00000102967	-0.113761	0.99997	-0.0738474	0.999934	-2.21637	0.197831
ENSG00000103197	1.16909	0.99997	-0.06268	0.999934	-0.13712	0.999727
ENSG00000103222	0.327197	0.99997	0.0164267	0.999934	0.208964	0.999727
ENSG00000105193	-0.471316	0.99997	-0.100482	0.999934	0.0664492	0.999727
ENSG00000105364	1.10032	0.99997	-0.551677	0.999934	-1.02957	0.999727
ENSG00000106052	-0.540153	0.99997	-0.07402	0.999934	-0.301425	0.999727
ENSG00000106066	0.401574	0.99997	0.942983	0.999934	0.951093	0.999727
ENSG00000106524	-0.99629	0.99997	0.251022	0.999934	-1.01419	0.999727
ENSG00000106591	-1.20773	0.99997	-0.672166	0.999934	-0.55983	0.999727
ENSG00000106615	0.107704	0.99997	0.0651237	0.999934	-0.50732	0.939729
ENSG00000108179	0.183831	0.99997	-0.0285979	0.999934	-0.485385	0.999727
ENSG00000108443	0.512892	0.99997	0.235733	0.999934	-0.305804	0.999727
ENSG00000108788	0.417247	0.99997	-0.299166	0.999934	-0.28075	0.999727
ENSG00000108826	-0.65787	0.99997	0.161872	0.999934	0.0373503	0.999727
ENSG00000110700	-0.78673	0.99997	-0.20791	0.999934	0.0645098	0.999727
ENSG00000110711	0.908991	0.99997	-0.127485	0.999934	0.390839	0.999727
ENSG00000111639	-1.84853	0.452059	0.554356	0.999934	0.0113285	0.999727
ENSG00000112031	0.990441	0.99997	-0.0225151	0.999934	-1.34889	0.999727
ENSG00000112096	0.232711	0.99997	0.0909704	0.999934	-0.103891	0.999727
ENSG00000112110	0.613559	0.99997	-0.28547	0.999934	0.204651	0.999727
ENSG00000112208	0.664877	0.99997	0.107684	0.999934	-1.47138	0.999727
ENSG00000112210	-4.25155	0.215259	-0.532485	0.999934	-0.963498	0.999727
ENSG00000112651	-0.47387	0.99997	1.79345	0.999934	-1.83683	0.0802262
ENSG00000112996	-0.106608	0.99997	-0.150683	0.999934	0.0297683	0.999727
ENSG00000113048	-0.546159	0.99997	0.733178	0.999934	-0.231605	0.999727
ENSG00000114686	-0.56812	0.99997	-0.108163	0.999934	0.233309	0.999727
ENSG00000115364	-0.613833	0.99997	1.09196	0.889659	-0.0441239	0.999727
ENSG00000116221	-0.301544	0.99997	-0.574813	0.999934	0.317766	0.999727
ENSG00000116898	-0.507334	0.99997	-0.145703	0.999934	0.657567	0.768069
ENSG00000119321	0.069682	0.99997	0.289063	0.999934	0.983333	0.667591
ENSG00000119782	0.30702	0.99997	1.58852	0.999934	-0.913471	0.999727
ENSG00000119912	0.533747	0.99997	0.307792	0.999934	-1.33354	0.197594
ENSG00000120333	-0.393399	0.99997	0.0232215	0.999934	-0.416505	0.999727
ENSG00000120725	1.17804	0.99997	-1.07655	0.999934	-0.587905	0.999727
ENSG00000122033	0.231875	0.99997	-0.616336	0.999934	-1.22899	0.341203
ENSG00000122140	-0.621706	0.99997	-0.816711	0.999934	-1.33238	0.939008
ENSG00000122873	-0.896392	0.99997	-0.04286	0.999934	0.76858	0.999727
ENSG00000123297	0.799764	0.99997	-1.6994	0.999934	-0.204378	0.999727
ENSG00000123607	0.417794	0.99997	1.15974	0.999934	-0.332154	0.999727
ENSG00000124164	-0.0683646	0.99997	0.377369	0.999934	0.402086	0.999727
ENSG00000125445	0.61344	0.99997	-0.00853973	0.999934	-0.293355	0.999727
ENSG00000125901	1.09089	0.99997	-0.963216	0.999934	-0.89192	0.999727
ENSG00000126062	-0.0132021	0.99997	-2.74583	0.999934	-1.43256	0.999727
ENSG00000126858	-0.390053	0.99997	-0.430646	0.999934	-0.213637	0.999727
ENSG00000127445	-0.462936	0.99997	-0.0450265	0.999934	0.60685	0.999727
ENSG00000128626	0.242097	0.99997	0.915861	0.999934	-0.640523	0.999727
ENSG00000130312	-0.545574	0.99997	-0.11114	0.999934	-0.334015	0.999727
ENSG00000130706	-0.35229	0.99997	0.930308	0.999934	-0.00561891	0.999727
ENSG00000131368	-0.637655	0.99997	0.473412	0.999934	-0.272853	0.999727
ENSG00000131584	0.600562	0.99997	-0.807082	0.999934	-0.8774	0.999727
ENSG00000132300	0.320693	0.99997	0.12301	0.999934	1.08074	0.767587
ENSG00000132313	-0.72203	0.99997	0.25969	0.999934	-0.474569	0.999727
ENSG00000132471	0.947349	0.421093	0.423183	0.999934	0.239936	0.999727
ENSG00000132481	-2.17431	0.99997	1.04461	0.999934	-0.304085	0.999727
ENSG00000132591	0.315991	0.99997	0.783494	0.999934	-1.25765	0.999727
ENSG00000132676	-0.098012	0.99997	0.0954881	0.999934	-0.272082	0.999727
ENSG00000133112	-0.795383	0.91916	-0.058732	0.999934	-0.197292	0.999727
ENSG00000133816	0.177636	0.99997	0.159605	0.999934	-0.752701	0.999727
ENSG00000133985	0.34927	0.99997	-0.0996259	0.999934	0.256228	0.999727
ENSG00000134056	0.407781	0.99997	-0.166844	0.999934	-0.741276	0.999727
ENSG00000134684	0.249285	0.99997	0.149597	0.999934	0.23946	0.999727
ENSG00000135093	0.155687	0.99997	-1.08579	0.999934	-2.15979	0.967602
ENSG00000135766	-0.987708	0.486374	0.207059	0.999934	0.52798	0.999727
ENSG00000135900	-0.515148	0.99997	0.677647	0.999934	0.0848445	0.999727
ENSG00000135972	-1.82152	0.322039	0.751362	0.999934	-1.86892	0.999727
ENSG00000136436	0.212766	0.99997	0.0399767	0.999934	0.644446	0.566731
ENSG00000136522	-0.803378	0.99997	-0.255999	0.999934	-0.0909525	0.999727
ENSG00000136758	0.168007	0.99997	-0.00729178	0.999934	-0.0756099	0.999727
ENSG00000136897	-0.311589	0.99997	-0.265434	0.999934	0.651633	0.999727
ENSG00000137154	-0.691875	0.99997	-0.111398	0.999934	-0.0455782	0.999727
ENSG00000137547	-0.581071	0.99997	-0.99752	0.999934	-0.164521	0.999727
ENSG00000137547	-0.581071	0.99997	-0.99752	0.999934	-0.164521	0.999727
ENSG00000138814	-0.341533	0.99997	0.34619	0.999934	-0.126998	0.999727
ENSG00000140740	-0.907899	0.99997	0.167135	0.999934	-0.187096	0.999727
ENSG00000140988	-0.35677	0.99997	-0.258274	0.999934	0.173138	0.999727
ENSG00000140990	0.271482	0.99997	-0.816031	0.999934	-0.454455	0.999727
ENSG00000141378	1.0509	0.99997	0.737847	0.999934	-1.39741	0.999727
ENSG00000141564	0.627656	0.99997	-0.377356	0.999934	-1.19031	0.999727
ENSG00000141569	0.6293	0.99997	0.288757	0.999934	-0.553196	0.999727
ENSG00000142208	1.06334	0.99997	-0.434338	0.999934	0.0998139	0.999727
ENSG00000142634	-0.081079	0.99997	0.319499	0.999934	-0.0107215	0.999727
ENSG00000142676	-0.542354	0.99997	-0.138194	0.999934	0.0648901	0.999727
ENSG00000143314	0.365286	0.99997	-0.75237	0.999934	0.437176	0.999727
ENSG00000143436	0.642072	0.99997	-1.29122	0.999934	-0.352541	0.999727
ENSG00000143514	0.816079	0.99997	-0.0458905	0.999934	0.41999	0.999727
ENSG00000143933	-0.247316	0.99997	0.226134	0.999934	-0.00337253	0.999727
ENSG00000144029	0.851059	0.99997	-0.729668	0.999934	-0.297008	0.999727
ENSG00000144120	0.365004	0.99997	0.915035	0.999934	-0.674769	0.999727
ENSG00000145354	-0.348676	0.99997	-0.19008	0.999934	0.0252927	0.999727
ENSG00000147586	-0.269173	0.99997	-1.1965	0.999934	-1.08835	0.999727
ENSG00000148187	0.49946	0.99997	-0.00174621	0.999934	-1.45273	0.407537
ENSG00000148290	-0.284035	0.99997	-0.378309	0.999934	-0.582534	0.999727
ENSG00000149792	0.478583	0.99997	1.31288	0.999934	0.205681	0.999727
ENSG00000151247	0.449882	0.99997	0.329773	0.999934	-0.484817	0.999727
ENSG00000152977	-0.755488	0.99997	-1.58601	0.999934	-1.82421	0.999727
ENSG00000154174	-0.100505	0.99997	0.161348	0.999934	-0.277117	0.999727
ENSG00000154719	0.125502	0.99997	-0.0284521	0.999934	0.689547	0.999727
ENSG00000155256	0.178204	0.99997	-1.42342	0.999934	-2.50284	0.199079
ENSG00000155463	-0.127913	0.99997	-0.0492562	0.999934	0.0549038	0.999727
ENSG00000155792	-1.72565	0.99997	3.27874	0.999934	-4.45978	0.166886
ENSG00000156345	-1.17017	0.99997	-0.927452	0.999934	-1.16878	0.999727
ENSG00000156928	-1.21489	0.99997	-0.407725	0.999934	0.527093	0.999727
ENSG00000158042	-0.819915	0.99997	-0.960861	0.999934	-0.368513	0.999727
ENSG00000158856	0.704144	0.99997	0.264498	0.999934	0.772182	0.555463
ENSG00000158882	-2.09416	0.99997	0.832434	0.999934	0.129202	0.999727
ENSG00000159111	0.743795	0.99997	-0.171392	0.999934	-0.761764	0.999727
ENSG00000160014	0.975354	0.636095	0.129845	0.999934	0.315426	0.999727
ENSG00000160678	2.51356	0.99997	-1.00045	0.999934	-1.58675	0.999727
ENSG00000160783	1.149	0.99997	0.384797	0.999934	-0.631389	0.999727
ENSG00000161016	0.0279565	0.99997	0.00454808	0.999934	0.377604	0.910679
ENSG00000161533	0.562286	0.99997	-0.0578645	0.999934	-0.143013	0.999727
ENSG00000162910	-0.432243	0.99997	-1.04998	0.999934	1.56325	0.217504
ENSG00000163141	-0.639908	0.99997	-1.27181	0.999934	-2.22829	0.436212
ENSG00000163319	0.365377	0.99997	0.24294	0.999934	0.632809	0.999727
ENSG00000163738	1.45868	0.99997	-0.703681	0.999934	-0.297406	0.999727
ENSG00000164327	0.0691565	0.99997	0.313779	0.999934	-0.182693	0.999727
ENSG00000164347	-0.203404	0.99997	-0.172333	0.999934	-0.316585	0.999727
ENSG00000164587	-0.351483	0.99997	0.00721191	0.999934	0.0277554	0.999727
ENSG00000165416	-0.000672098	0.99997	-0.0287123	0.999934	-0.68229	0.765348
ENSG00000165637	-0.00734675	0.99997	0.293712	0.999934	0.646222	0.583968
ENSG00000165699	0.423559	0.99997	-1.29588	0.630656	0.209294	0.999727
ENSG00000166441	-0.847969	0.67671	-0.331404	0.999934	-0.0760846	0.999727
ENSG00000166598	0.577199	0.99997	-0.310303	0.999934	-0.148138	0.999727
ENSG00000166902	0.109534	0.99997	0.909656	0.999934	0.717372	0.999727
ENSG00000167526	-0.237367	0.99997	-0.109782	0.999934	0.347024	0.898495
ENSG00000167526	-0.237367	0.99997	-0.109782	0.999934	0.347024	0.898495
ENSG00000167671	0.0970665	0.99997	0.425036	0.999934	0.539571	0.90896
ENSG00000167721	-0.531712	0.99997	0.12205	0.999934	-1.36177	0.999727
ENSG00000167862	-0.403078	0.99997	-0.820455	0.999934	-0.379532	0.999727
ENSG00000167965	0.419429	0.99997	-0.347533	0.999934	-0.207655	0.999727
ENSG00000168028	-0.383239	0.99997	-0.245354	0.999934	0.164424	0.999727
ENSG00000168209	0.535055	0.99997	-0.276886	0.999934	1.41653	0.396486
ENSG00000168300	0.314108	0.99997	0.120273	0.999934	-0.382741	0.993394
ENSG00000168522	-0.689998	0.99997	0.315649	0.999934	-0.228339	0.999727
ENSG00000168827	1.01001	0.99997	0.0804067	0.999934	-1.2831	0.999727
ENSG00000168938	-0.761035	0.99997	0.319222	0.999934	-0.0561144	0.999727
ENSG00000169021	-0.171898	0.99997	-0.377814	0.999934	-0.507997	0.999727
ENSG00000169288	-0.294579	0.99997	1.49714	0.573522	0.314805	0.999727
ENSG00000170606	-0.237636	0.99997	0.188345	0.999934	0.265171	0.999727
ENSG00000171421	-1.52013	0.99997	-0.823822	0.999934	0.506011	0.999727
ENSG00000171552	0.363861	0.99997	0.456211	0.999934	1.16041	0.0155241
ENSG00000171791	0.151273	0.99997	0.407639	0.999934	-0.350992	0.999727
ENSG00000172172	0.0734064	0.99997	0.183545	0.999934	-2.11798	0.999727
ENSG00000172586	-0.901124	0.99997	1.05903	0.999934	-0.988837	0.999727
ENSG00000172590	0.295067	0.99997	-0.863553	0.999934	-0.539292	0.999727
ENSG00000172869	0.622169	0.99997	0.152768	0.999934	0.115792	0.999727
ENSG00000173141	-0.75943	0.99997	-0.354303	0.999934	0.25172	0.999727
ENSG00000173726	0.0231707	0.99997	0.267551	0.999934	-0.297381	0.999727
ENSG00000174444	-0.634139	0.99997	-0.151533	0.999934	0.00994554	0.999727
ENSG00000174521	0.657945	0.99997	0.850702	0.999934	-2.2696	0.415821
ENSG00000174547	0.129967	0.99997	0.354927	0.999934	-1.28477	0.468976
ENSG00000174547	0.129967	0.99997	0.354927	0.999934	-1.28477	0.468976
ENSG00000175110	0.0472621	0.99997	0.346628	0.999934	-0.596985	0.999727
ENSG00000175166	0.0448752	0.99997	0.520431	0.999934	0.85306	0.849464
ENSG00000175581	-1.03858	0.99997	-0.573399	0.999934	-1.48258	0.421627
ENSG00000175756	-0.0241984	0.99997	-0.582822	0.999934	-0.252273	0.999727
ENSG00000177425	0.419012	0.99997	-0.384586	0.999934	-1.10289	0.292452
ENSG00000178952	0.356462	0.99997	0.350015	0.999934	-0.177667	0.999727
ENSG00000179271	0.413478	0.99997	0.0524211	0.999934	-0.473944	0.999727
ENSG00000180992	-1.10927	0.99997	-1.61592	0.999934	-0.548716	0.999727
ENSG00000181610	-0.0240802	0.99997	1.13905	0.999934	0.21913	0.999727
ENSG00000181991	1.0146	0.99997	0.348476	0.999934	0.643572	0.999727
ENSG00000182154	-0.464773	0.99997	-0.680047	0.999934	0.362034	0.999727
ENSG00000182180	0.131141	0.99997	-0.720189	0.999934	-0.295199	0.999727
ENSG00000183617	-1.03743	0.99997	-0.433067	0.999934	-0.0296102	0.999727
ENSG00000185414	-1.12588	0.99997	NA	NA	0.13925	0.999727
ENSG00000185608	-1.30449	0.99997	0.163881	0.999934	-1.71702	0.2565
ENSG00000187840	0.100468	0.99997	0.00336805	0.999934	-1.25397	0.898495
ENSG00000188517	1.77277	0.99997	0.437765	0.999934	-2.58416	0.999727
ENSG00000188878	1.1879	0.99997	-1.15784	0.999934	-0.657709	0.999727
ENSG00000196367	0.642971	0.99997	0.0470294	0.999934	-0.928507	0.660814
ENSG00000196531	-0.629278	0.99997	-0.211691	0.999934	0.0183851	0.999727
ENSG00000197345	-0.51552	0.99997	0.412858	0.999934	0.330501	0.999727
ENSG00000197958	-0.713202	0.99997	-0.301821	0.999934	-0.232838	0.999727
ENSG00000198015	-1.09612	0.963559	0.57689	0.999934	0.708889	0.88537
ENSG00000198225	0.00821173	0.99997	-2.17969	0.999934	-0.523764	0.999727
ENSG00000198668	0.0798948	0.99997	0.250113	0.999934	0.398502	0.999727
ENSG00000198793	0.327248	0.99997	0.0778292	0.999934	0.412414	0.999727
ENSG00000204568	-0.454807	0.99997	-0.575054	0.999934	0.385979	0.999727
ENSG00000204673	-0.326063	0.99997	0.40457	0.999934	-0.854474	0.720959
ENSG00000204822	0.527209	0.99997	-0.708526	0.999934	-0.799192	0.999727
ENSG00000213523	-1.39796	0.99997	-0.165712	0.999934	0.0638572	0.999727
ENSG00000213585	-0.223638	0.99997	-0.161406	0.999934	0.0661552	0.999727
ENSG00000214026	-0.309221	0.99997	-0.615746	0.999934	-1.08841	0.133859
ENSG00000239789	-0.612819	0.99997	-1.45978	0.999934	-1.81123	0.999727
ENSG00000241973	0.52861	0.99997	0.467496	0.999934	0.0894688	0.999727
ENSG00000242485	-0.42807	0.99997	-0.0201641	0.999934	-0.235839	0.999727
ENSG00000243147	-1.05001	0.99997	-0.420287	0.999934	-1.46409	0.104629
ENSG00000243480	NA	NA	NA	NA	-0.757656	0.999727
ENSG00000243927	-2.36657	0.256925	-0.343323	0.999934	-0.52896	0.999727
ENSG00000247626	-1.53262	0.99997	-1.15022	0.999934	-0.602283	0.999727
ENSG00000254647	0.385618	0.99997	-1.93155	0.999934	-0.401169	0.999727
ENSG00000259494	1.09187	0.99997	1.10874	0.999934	0.998721	0.999727
ENSG00000262814	2.78436	0.99997	1.05781	0.999934	0.637464	0.999727
